# A Systematic Review on the Effect of Diabetes Mellitus on the Pharmacokinetics of Tuberculosis Drugs

**DOI:** 10.1101/2023.08.29.23294656

**Authors:** Muge Cevik, Ann Sturdy, Alberto Enrico Maraolo, Bart G.J. Dekkers, Onno W. Akkerman, Stephen H. Gillespie, Jan-Willem C. Alffenaar

## Abstract

**Objectives:** The coexistence of TB and DM (TB-DM) has been associated with an increased risk of treatment failure, death, delayed culture conversion and drug resistance. As plasma concentrations may influence clinical outcomes, we evaluated the evidence on the PK of TB drugs in DM individuals to guide management.

**Methods:** We performed a systematic review and meta-analysis through searches of major databases from 1946 to 6 July 2023. PROSPERO (CRD42022323566).

**Results:** Out of 4173 potentially relevant articles, we identified 16 studies assessing rifampicin PK, 9 on isoniazid, 8 on pyrazinamide and 3 on ethambutol. Two studies reported on second line anti-TB drugs. According to our analysis, RIF Tmax was significantly prolonged in patients with DM compared to non-DM patients. We found no significant differences for RIF C_max_, AUC _0-24_ or C2hr, INH C2hr, PZA C2hr, PZA T_max_ and ETB T_max_. While RIF C2hr was slightly reduced in TB-DM patients, this finding was not statistically significant.

**Conclusions:** This review comprehensively examines the impact of DM on the PK of TB drugs. We observed significant heterogeneity among studies. Given the association between lower plasma concentrations and poor clinical outcomes among DM patients, we recommend a higher dose limit to correct for larger bodyweight of patients with DM.
