## supplementary materiaal for "A Systematic Review on the Effect of Diabetes Mellitus on the Pharmacokinetics of Tuberculosis Drugs"

### Sheet: ASSESSMET
ROBINS-I
Study	ROBINS-I							Additional points
	Confounding	Selection bias	Classification of intervention	Missing Data	Measurement of outcome	Reporting bias		Participants		Study design		Endpoints				LOW
								DM vs non-DM matched	DM diagnosis defined	Pros/retrospective	Number of sampling points	AUC	Cmax
Alfarasi et al. (2018)	MODERATE	MODERATE	LOW	MODERATE	MODERATE	MODERATE		Unmatched	Defined DM	Prospective	3 samples	AUC 0-6	+			MODERATE
Babalik et al. 2013	MODERATE	MODERATE	LOW	MODERATE	MODERATE	MODERATE		Unmatched	Defined DM	Prospective	single sample	NA	C2h only			SERIOUS
Chang et al. (2015)	MODERATE	MODERATE	LOW	MODERATE	MODERATE	MODERATE		NA (used PPK analysis)	Defined DM	Prospective	4 samples	NA	NA			CRITICAL
Dekkers et al. (2019)	CRITICAL	SERIOUS	MODERATE	CRITICAL	LOW	SERIOUS		Matched age/sex	Defined DM	retrospective	Intensive	AUC 0-24	+			NO INFO
Fonseca et al. (2020)	MODERATE	MODERATE	LOW	MODERATE	MODERATE	MODERATE		Matched age/sex	Defined DM	Prospective	single sample	NA	C2h only
Galvao et al. (2020)	MODERATE	MODERATE	LOW	MODERATE	MODERATE	MODERATE		Matched age/sex	Defined DM	Prospective	single sample	NA	C2h only
Hemanth Kumar et al. (2016)	MODERATE	MODERATE	LOW	MODERATE	MODERATE	MODERATE		Unmatched	Defined DM	Prospective	4 samples	AUC 0-8	+
Heysell et al. (2010)	CRITICAL	SERIOUS	MODERATE	CRITICAL	SERIOUS	SERIOUS		Unmatched		retrospective	single sample	NA	C2h only
Kim et al. (2023)	MODERATE	MODERATE	LOW	MODERATE	MODERATE	MODERATE		NA (used PPK analysis)		Prospective	1-2 samples	NA	NA
Hemanth Kumar et al. (2017)	MODERATE	MODERATE	LOW	MODERATE	MODERATE	MODERATE		Unmatched	Defined DM	Prospective	single sample	NA	C2h only
Medellin Garibay et al. (2015)	MODERATE	MODERATE	LOW	LOW	LOW	MODERATE		Matched sex	Defined DM	Prospective	Intensive	AUC 0-24	+
Mtabho et al. (2019)	MODERATE	MODERATE	LOW	LOW	LOW	MODERATE		Matched male/weight	Defined DM	Prospective	Intensive	AUC 0-24	+
Nijland et al. (2006)	MODERATE	MODERATE	LOW	MODERATE	MODERATE	MODERATE		Matched sex/age	Defined DM	Prospective	3 samples	AUC 0-6	+
Pereo Jacobo et al. (2019)	MODERATE	MODERATE	LOW	MODERATE	MODERATE	MODERATE		Matched sex/weight	Defined DM	Prospective	3 samples	AUC 0-6	+
Ramachandran et al. (2020)	MODERATE	MODERATE	LOW	MODERATE	MODERATE	MODERATE		Unmatched	Defined DM	Prospective	single sample	NA	C2h only
Requena-Mendez et al. (2012)	MODERATE	MODERATE	LOW	MODERATE	MODERATE	MODERATE		Unmatched	Defined DM	Prospective	2 samples	NA	+
Requena-Mendez et al. (2014)	MODERATE	MODERATE	LOW	MODERATE	MODERATE	MODERATE		Unmatched	Defined DM	Prospective	2 samples	AUC 0-6	+
Ruslami et al. (2010)	MODERATE	MODERATE	LOW	LOW	LOW	MODERATE		Matched sex/weight	Defined DM	Prospective	intensive	AUC 0-24	+
Samuel Gideon (2018)	MODERATE	MODERATE	LOW	MODERATE	MODERATE	MODERATE		Unmatched		Prospective	single sample	NA	C2h only
Saranya et al (2016)	MODERATE	MODERATE	LOW	MODERATE	MODERATE	MODERATE		Unmatched		Prospective	single sample	NA	C2h only
Zhu et al. (2018)	CRITICAL	SERIOUS	MODERATE	CRITICAL	MODERATE	SERIOUS		Unmatched	Defined DM	retrospective	single sample	NA	NA

### Sheet: ROBINS-I
Bias domains included in the ROBINS-I tool
Bias domain	Category of bias	Explanation
PRE-INTERVENTION
Bias due to confounding	Confounding	Baseline confounding occurs when one or more prognostic variables (factors that predict the outcome of interest) also predicts the intervention received at baseline. ROBINS-I can also address time-varying confounding, which occurs when post-baseline prognostic factors affect the intervention received after baseline.
Bias in selection of participants into the study	Selection bias	When exclusion of some eligible participants, or the initial follow-up time of some participants, or some outcome events, is related to both intervention and outcome, there will be an association between interventions and outcome even if the effect of interest is truly null. This type of bias is distinct from confounding. A specific example is bias due to the inclusion of prevalent users, rather …
AT INTERVENTION
Bias in classification of interventions	Information bias	Bias introduced by either differential or non-differential misclassification of intervention status. Non-differential misclassification is unrelated to the outcome and will usually bias the estimated effect of intervention towards the null. Differential misclassification occurs when misclassification of intervention status is related to the outcome or the risk of the outcome.
POST-INTERVENTION
Bias due to deviations from intended interventions	Confounding	Bias that arises when there are systematic differences between experimental intervention and comparator groups in the care provided, which represent a deviation from the intended intervention(s). Assessment of bias in this domain will depend on the effect of interest (either the effect of assignment to intervention or the effect of adhering to intervention).
Bias due to missing data	Selection bias	Bias that arises when later follow-up is missing for individuals initially included and followed (e.g. differential loss to follow-up that is affected by prognostic factors); bias due to exclusion of individuals with missing information about intervention status or other variables such as confounders.
Bias in measurement of the outcome	Information bias	Bias introduced by either differential or non-differential errors in measurement of outcome data. Such bias can arise when outcome assessors are aware of intervention status, if different methods are used to assess outcomes in different intervention groups, or if measurement errors are related to intervention status or effects.
Bias in selection of the reported result	Reporting bias	Selective reporting of results from among multiple measurements of the outcome, analyses or subgroups in a way that depends on the findings.
Risk-of-bias judgement	Interpretation
Low risk of bias	The study is comparable to a well-performed randomized trial with regard to this domain.
Moderate risk of bias	The study is sound for a non-randomized study with regard to this domain but cannot be considered comparable to a well-performed randomized trial.
Serious risk of bias	The study has some important problems in this domain.
Critical risk of bias	The study is too problematic in this domain to provide any useful evidence on the effects of intervention.
No information	No information on which to base a judgement about risk of bias for this domain.
